# Burden and trends of endoscopically unresectable polyps requiring surgical intervention: A systematic review and meta-analysis

**DOI:** 10.64898/2026.09.15.26363122

**Authors:** M. Mustafa Arif, Muhammad Tariq Bakhshi, Maryam Sherwani, Alan Kuntz, Nithesh Kumar, Alejandro Chara, Aimal Khan

## Abstract

**Background:** Colorectal polyps judged endoscopically unresectable are conventionally referred for colectomy, carrying substantial morbidity for a lesion that is usually benign. Advanced endoscopic techniques have made many such lesions resectable, but the burden and temporal trends of surgery remain unclear.

**Methods:** PubMed, Scopus, Embase, Web of Science, and Cochrane CENTRAL were searched from inception to 1 September 2026 for studies reporting surgery for endoscopically unresectable polyps against a population or health-system denominator. Estimates were assigned a priori to four denominator classes: population at risk (N1), colorectal resections (N2), polyps detected (N3), or colonoscopies/screening episodes (N4). Estimates were analysed within class and never combined across classes. Within denominator sub-definitions containing at least three independent data sources, proportions were pooled using random-effects models on the logit scale with restricted maximum likelihood estimation of between-study variance, Hartung-Knapp adjusted confidence intervals and 95% prediction intervals. Risk of bias was assessed using the JBI checklist for prevalence studies and certainty using an adapted GRADE approach.

**Results:** Eighteen studies contributed 122 burden estimates; 105 of 130 full texts were excluded for lacking a population or health-system denominator. Seventy-five distinct denominator definitions were identified. Estimates ranged from 1.09%–38.38% of colorectal resections and 0.09%–52.38% of polyps detected. Seven studies reported one numerator against multiple denominators, producing within-study differences of up to 88.3-fold. When denominators matched, estimates converged: 12 values from two national datasets spanned only 0.20%–0.37% of unselected colonoscopy volume. Unresectability criteria were reported in 7 of 17 assessable studies; only one satisfied all five reporting items. Three sub-definitions contained enough independent sources to pool, and every pooled estimate carried a wide prediction interval: 23.79% (95% CI 12.27-41.06; 95% prediction interval 3.22-74.55) of resections for colorectal neoplasia, 1.15% (0.31-4.21; 0.02-37.19) of all detected polyps and 17.11% (4.36-48.30; 0.31-93.22) of large or complex lesions. Restricting estimates to a single denominator sub-definition reduced between-study variance by 53% among polyp-based denominators.

**Conclusions:** The burden of surgery for endoscopically unresectable colorectal polyps cannot presently be expressed as a single figure. Published disagreement is primarily definitional, with estimates converging when denominators match. Surgical volume appears to have peaked around 2012–2014 and subsequently declined. A minimum reporting standard is needed to measure this burden reliably.
