## Appendix 3 for "Burden and trends of endoscopically unresectable polyps requiring surgical intervention: A systematic review and meta-analysis"

### Sheet: Table1_study_characteristics
covidence_id	study	country	data_source	source_type	design	pub_type	observation_period	nationally_representative	cluster	classes	n_est	completeness
#772	Lee 2013	United Kingdom	English Bowel Cancer Screening Programme (BCSP) national dat...	National screening programme database	Retrospective observational cohort built on a prospectively ...	Full paper	2006-2009	Yes	-	N3/N4	4	4/5 Partial
#682	Le Roy 2016	France	A French population-based colorectal cancer screening progra...	Regional screening programme database (inferred from "population-based ... screening program in France"; NOT VERIFIED against the full text)	Population-based retrospective cohort with logistic regressi...	Full paper (Endoscopy 2016;48:263-270); full text not retrieved, abstract only	2003-2012	No	-	N3	2	NOT SCORED - exclude from completeness analysis
#600	Marres 2017	Netherlands	Single-institution prospectively maintained database of onco...	Single-centre institutional	Retrospective cohort drawn from a prospectively maintained i...	Full paper	2009-2014	No	PALGA-centre-overlap	N2	2	3/5 Partial
#1381	Bronzwaer 2018	Netherlands	Dutch Pathology Registry (PALGA - Pathological Anatomy Natio...	National registry (pathology)	Retrospective multicentre cohort; repeated cross-sectional f...	Full paper	2005-2015	Partly	PALGA	N4	12	4/5 Partial
#1384	Peery 2018	USA	Healthcare Cost and Utilization Project (HCUP) National Inpa...	National administrative	Repeated cross-sectional (serial annual national discharge s...	Full paper	2000-2014	Yes	HCUP-NIS	N1/N2	13	1/5 Minimal
#482	Rodrigues 2020	France	SDDC 87 (Structure de Depistage Des Cancers en Haute Vienne)...	Regional screening programme database	Population-based retrospective analysis of a prospectively c...	Full paper	2012-2017	No	-	N3/N4	6	4/5 Partial
#1425	Cubiella 2021	Spain	Galician CRC screening programme database, linked to the Spa...	Screening programme registry linked to national administrative discharge data	Retrospective multicentre cohort	Full paper	2013-2019	No	-	N3/N4	11	2/5 Partial
#1621	Paszat 2021	Canada	ColonCancerCheck (CCC) guaiac faecal occult blood test resul...	Population-based screening programme registry linked to provincial administrative health data	Retrospective population-based cohort	Full paper	2008-2017	No	-	N3/N4	6	1/5 Minimal
#1326	Vu 2021	USA	100% Medicare Provider Analysis and Review (MedPAR) files, C...	National administrative	Retrospective cohort (population-based; repeated cross-secti...	Full paper	2010-2015	No	Medicare-Vu	N1/N2	5	3/5 Partial
#1369	Alam 2022	USA	Kaiser Permanente Northern California (KPNC) integrated heal...	Health system	Retrospective cohort	Full paper	2008-2018	No	-	N3	11	4/5 Partial
#1534	Ozgur 2022	USA	ACS-NSQIP participant user file, PROCEDURE TARGETED COLECTOM...	National administrative / surgical quality registry (participating hospitals only)	Retrospective cohort analysis of a national surgical quality...	Full paper	2013-2019	No	ACS-NSQIP	N2	10	1/5 Minimal
#1565	Kawaguti 2023	Brazil	Prospectively collected institutional database of endoscopic...	Single-centre institutional	Single-centre retrospective cohort from a prospectively coll...	Full paper	2016-2019	No	-	N2/N3	3	5/5 Complete
#1312	Sakowitz 2023	USA	National Inpatient Sample	National administrative	Retrospective cohort; repeated cross-sectional for the trend...	Full paper	2012-2019	Yes	HCUP-NIS	N1/N2	6	1/5 Minimal
#1303	Nilsen 2024	Norway	Norwegian Patient Registry	National Registry	Repeated cross-sectional	Full paper	2008-2021	Yes	-	N1/N3	5	3/5 Partial
#1910	Kaltenbach 2025	USA	Veterans Affairs Surgical Quality Improvement Program (VASQI...	National administrative / surgical quality registry (health-system-wide, not population-wide)	Retrospective cohort, administrative/registry, with a random...	Full paper	2000-2015	No	VHA	N2	4	1/5 Minimal
#1882	Alsakarneh 2026	USA	TriNetX, US-Collaborative Network - a multi-institutional fe...	Multicentre institutional (federated EHR network)	Retrospective cohort; Joinpoint regression for average annua...	Full paper	2013-2023	No	TriNetX	N2	11	1/5 Minimal
#1168	Kilani 2026	USA	U.S. Collaborative Network in the TriNetX platform	Multicentre institutional	Retrospective cohort	Full paper	2014-2024	NR	TriNetX	N3/N4	5	2/5 Partial
#1573	Sharma 2026	USA	American College of Surgeons National Surgical Quality Impro...	Multicentre clinical registry (surgical quality registry with chart abstraction, NOT administrative claims)	Retrospective cohort using prospectively collected registry ...	Full paper	2016-2022	No	ACS-NSQIP	N2	6	1/5 Minimal

### Sheet: Table2_denominator_taxonomy
Denominator_class	Studies	Independent_sources	Estimates	Analysable_proportions	Distinct_verbatim_definitions	Observed_range_pct	Spread	Median_pct	I2_pct	(blank)	Prediction_interval_pct
N1 Population at risk	4	3	21	0	14	n/a (rates, not proportions)	n/a (rates, not proportions)	n/a (rates, not proportions)	n/a (rates, not proportions)		n/a (rates, not proportions)
N2 All colorectal resections	9	7	39	20	28	1.091 - 38.4	35-fold	18.15	100.0		9.45 - 29.7
N3 All polyps / lesions detected	9	9	36	27	21	0.086 - 52.4	609-fold	1.25	99.8		0.07 - 25.9
N4 All colonoscopies / screening episodes	6	6	26	22	12	0.195 - 4.2	22-fold	0.33	99.4		0.14 - 1.2
NOTE ADDED FOR SUBMISSION: the prediction interval column in this sheet is estimated at DENOMINATOR-CLASS level and is retained only to characterise the total spread within a class. The manuscript does not report class-level pooled estimates, because estimates within a class are not estimates of a common quantity. Pooled proportions, confidence intervals and prediction intervals reported in the p…

### Sheet: Table3_within_study_divergence
Study	covidence_id	Numerator	N_denominators	Denominators	Estimates_pct	Fold_range	Classes
Paszat 2021	#1621	420	4	1933 | 51310 | 127872 | 170670	21.73 | 0.82 | 0.33 | 0.25	88.3	N3/N4
Lee 2013	#772	121	2	557 | 26552	21.72 | 0.46	47.7	N3/N4
Kawaguti 2023	#1565	9	2	106 | 825	8.49 | 1.09	7.8	N2/N3
Rodrigues 2020	#482	66	2	856 | 1571	7.71 | 4.20	1.8	N3/N4
Cubiella 2021	#1425	158	2	11053 | 15707	1.43 | 1.01	1.4	N3/N4
Cubiella 2021	#1425	4	2	3630 | 4654	0.11 | 0.09	1.3	N3
Kilani 2026	#1168	5750	2	1693869 | 2003307	0.34 | 0.29	1.2	N3/N4

### Sheet: Table4_ascertainment_completene
Covidence	study	Year	R1 Any criteria stated	R2 Operationally precise	R3 Who designated stated	R4 Point in pathway stated	R5 Prospective/retrospective stated	Score	Classification	estimate_range_pct
#1565	Kawaguti 2023	2023	Yes	Yes	Yes	Yes	Yes	5	Complete	1.09 - 8.49
#772	Lee 2013	2013	Yes	Yes	No	Yes	Yes	4	Partial	0.46 - 21.72
#1381	Bronzwaer 2018	2018	Yes	No	Yes	Yes	Yes	4	Partial	0.20 - 0.37
#482	Rodrigues 2020	2020	Yes	No	Yes	Yes	Yes	4	Partial	4.20 - 52.38
#1369	Alam 2022	2022	Yes	Yes	No	Yes	Yes	4	Partial	0.11 - 1.25
#600	Marres 2017	2017	No	No	Yes	Yes	Yes	3	Partial	11.28 - 11.28
#1326	Vu 2021	2021	Yes	Yes	No	No	Yes	3	Partial	34.18 - 34.18
#1303	Nilsen 2024	2024	Yes	Yes	No	No	Yes	3	Partial	1.55 - 1.98
#1425	Cubiella 2021	2021	No	No	No	Yes	Yes	2	Partial	0.09 - 4.25
#1168	Kilani 2026	2026	No	No	Yes	No	Yes	2	Partial	0.29 - 0.34
#1384	Peery 2018	2018	No	No	No	No	Yes	1	Minimal	24.75 - 24.75
#517		2019	No	No	No	No	Yes	1	Minimal	no analysable proportion
#1621	Paszat 2021	2021	No	No	No	No	Yes	1	Minimal	0.25 - 21.73
#1534	Ozgur 2022	2022	No	No	No	No	Yes	1	Minimal	15.70 - 21.68
#1312	Sakowitz 2023	2023	No	No	No	No	Yes	1	Minimal	26.95 - 26.95
#1910	Kaltenbach 2025	2025	No	No	No	No	Yes	1	Minimal	5.54 - 18.00
#1573	Sharma 2026	2026	No	No	No	No	Yes	1	Minimal	13.06 - 21.12
#1882	Alsakarneh 2026	2026	No	No	No	No	Yes	1	Minimal	38.38 - 38.38
#682	Le Roy 2016	2016	NOT SCORED	NOT SCORED	NOT SCORED	NOT SCORED	NOT SCORED	0	Minimal	4.12 - 4.12

### Sheet: Table5_temporal_trends
covidence_id	study	estimate_id	denominator_type	units	period_start	period_end	ANALYSIS_VALUE_pct	trend_direction	p_for_trend
#1312	Sakowitz 2023	1312e	N1 population at risk	per 100,000 US adults	2019	2019	6.3	Decreasing	P for trend < 0.001
#1312	Sakowitz 2023	1312f	N1 population at risk	incidence rate difference per 100,000 US adults	2012	2019		Decreasing overall; INCREASING in Black ...	P for trend < 0.001 for the st...
#1326	Vu 2021	1326d	N1 population at risk	change per 1,000 beneficiaries per year	2010	2015	-0.004	Decreasing	<0.01
#1326	Vu 2021	1326e	N1 population at risk	change per 1,000 beneficiaries per year	2010	2015	-0.005	Decreasing	<0.01
#1384	Peery 2018	1384b	N1 population at risk	per 100,000 US adults >=20 years	2014	2014	9.4	Increasing	Not given as a number - "Signi...
#1384	Peery 2018	1384e	N1 population at risk	per 100,000 US adults >=20 years	2014	2014	24.7	Decreasing	Not given as a number
#1384	Peery 2018	1384g	N1 population at risk	per 100,000 US adults, 20-49 years	2014	2014	1	Increasing	Not given as a number
#1384	Peery 2018	1384i	N1 population at risk	per 100,000 US adults, 50-64 years	2014	2014	14.4	Increasing	Not given as a number
#1384	Peery 2018	1384k	N1 population at risk	per 100,000 US adults, 65-79 years	2014	2014	34.5	Increasing	Not given as a number
#1384	Peery 2018	1384m	N1 population at risk	per 100,000 US adults, >=80 years	2014	2014	13.4	Decreasing	Not given as a number
#1312	Sakowitz 2023	1312c	N2 all colorectal resections	% of elective partial colectomies for colonic neoplasm performed for a benign lesion	2019	2019	23.7	Decreasing	P for trend < 0.001
#1312	Sakowitz 2023	1312a	N2 all colorectal resections	% of elective partial colectomies for colonic neoplasm performed for a benign lesion	2012	2019	26.9525	Decreasing	P for trend < 0.001
#1534	Ozgur 2022	1534j	N2 all colorectal resections	% of elective colectomies for colon neoplasm performed for a nonmalignant polyp, per year	2013	2018		Decreasing	NOT REPORTED
#1534	Ozgur 2022	1534a	N2 all colorectal resections	% of elective colectomies for colon neoplasm performed for a nonmalignant polyp	2013	2019	21.6811	Decreasing	NO TREND STATISTIC IS REPORTED...
#1573	Sharma 2026	1573c	N2 all colorectal resections	% of elective colorectal neoplasia resections	2022	2022	12.7	Decreasing
#1573	Sharma 2026	1573f	N2 all colorectal resections	% of elective colorectal neoplasia resections	2021	2022	13.0565	Decreasing
#1882	Alsakarneh 2026	1882b	N2 all colorectal resections	% of colorectal surgeries (NMCRP + CRC)	2023	2023	33	Decreasing	Significance assessed at P<0.0...
#1882	Alsakarneh 2026	1882d	N2 all colorectal resections	% of colorectal surgeries	2013	2016		Decreasing	Significance assessed at P<0.0...
#1882	Alsakarneh 2026	1882e	N2 all colorectal resections	% of colorectal surgeries	2013	2023		Decreasing	NR
#1882	Alsakarneh 2026	1882f	N2 all colorectal resections	% of colorectal surgeries	2013	2023		Decreasing	NR
#1882	Alsakarneh 2026	1882g	N2 all colorectal resections	% of colorectal surgeries	2013	2023		Decreasing	NR
#1882	Alsakarneh 2026	1882h	N2 all colorectal resections	% of colorectal surgeries	2013	2023		Decreasing	NR
#1882	Alsakarneh 2026	1882i	N2 all colorectal resections	% of colorectal surgeries	2013	2023		Decreasing	NR
#1882	Alsakarneh 2026	1882j	N2 all colorectal resections	% of colorectal surgeries	2013	2023		Decreasing	NR
#1882	Alsakarneh 2026	1882k	N2 all colorectal resections	% of colorectal surgeries	2013	2023		Decreasing	NR
#1910	Kaltenbach 2025	1910d	N2 all colorectal resections	% of all colectomies per year	2000	2014		Increasing	P < 0.001
#1910	Kaltenbach 2025	1910b	N2 all colorectal resections	% of all colectomies	2014	2014	17.9982	Increasing	P < 0.001
#600	Marres 2017	600b	N2 all colorectal resections		2009	2014		Increasing - AUTHOR CLAIM ON UNADJUSTED ...	No p value reported
#1168	Kilani 2026	1168d	N3 all polyps/LNPCPs detected	per 1000	2020	2020	4.3	Stable
#1168	Kilani 2026	1168e	N3 all polyps/LNPCPs detected	per 1000	2024	2024	3	Decreasing
#1303	Nilsen 2024	1303d	N3 all polyps/LNPCPs detected	% of patients	2021	2021	1.5539	Decreasing	p not reported
#1369	Alam 2022	1369l	N3 all polyps/LNPCPs detected	per 10,000 patients with a polyp diagnosis	2008	2018		Decreasing	<0.001
#1369	Alam 2022	1369m	N3 all polyps/LNPCPs detected	per 10,000 patients with a polyp diagnosis	2010	2018		Decreasing	<0.001
#482	Rodrigues 2020	482a	N3 all polyps/LNPCPs detected	% of detected benign polyps managed surgically	2012	2017	7.7103	Decreasing	P = 0.017
#482	Rodrigues 2020	482d	N3 all polyps/LNPCPs detected	% of detected benign polyps managed surgically	2017	2017	5.1064	Decreasing	P = 0.017 (across all three ye...
#482	Rodrigues 2020	482e	N3 all polyps/LNPCPs detected	% of detected benign polyps >=20 mm managed surgically	2012	2017	52.381	No significant change (62.5% in 2012, 53...	P = 0.381
#682	Le Roy 2016	682a	N3 all polyps/LNPCPs detected	% of patients with at least one colorectal polyp who underwent surgery for a polyp without invasive carcinoma	2003	2012	4.1167	Decreasing - INFERRED FROM A RISK-FACTOR...
#1381	Bronzwaer 2018	1381l	N4 all colonoscopies/screening episodes	% of colonoscopies per year	2005	2015		Authors state "remained stable". REVIEW ...
#1621	Paszat 2021	1621f	N4 all colonoscopies/screening episodes	% of colonoscopies following a positive gFOBT	2013	2017	0.3255	Stable
#482	Rodrigues 2020	482f	N4 all colonoscopies/screening episodes	% of screening colonoscopies leading to surgery for a benign polyp	2012	2017	4.2011	Decreasing (5.04% in 2012, 4.63% in 2016...

### Sheet: S5_risk_of_bias
Covidence	Study	Year	JBI 1	JBI 2	JBI 3	JBI 4	JBI 5	JBI 6	JBI 7	JBI 8	JBI 9	AD1 Representative sampling frame	AD2 Codes stated in full	AD3 Denominator stable	AD4 Coding changes addressed	AD5 Non-elective excluded	Overall
#1168	Kilani 2026	2026	Unclear	Unclear	Yes	Yes	Unclear	Yes	No	Unclear	Not applicable	NO. TriNetX is a convenience network of participating healthcare organisations with no weighting applied; representativeness is recorded as NR in the source.	YES. ICD-10-CM diagnosis codes (K62.1, K63.5, D12.0-8; CRC C18-C20; IBD K50, K51) and CPT colonoscopy codes are stated.	UNCLEAR. The denominator is not split by year and no annual series is reported, so denominator stability across the window cannot be assessed.	NO. ICD-10-CM codes are applied across a window that includes years predating the 1 October 2015 ICD-10-CM transition, and the transition is not addressed (see FLAGS row 2).	NR. No elective-only restriction is stated.	JBI OVERALL: High
#1303	Nilsen 2024	2024	Yes	Yes	Yes	Yes	Unclear	Unclear	Unclear	Unclear	Not applicable	YES. Norwegian national registry with complete coverage; recorded as nationally representative.	YES. ICD-10 diagnosis codes (K63.5, D12.x, K62.1) and procedure codes for colonoscopy (JUF32, JUF35) are stated.	NO, AND THIS IS THE STUDY'S PRINCIPAL VALUE TO THE REVIEW. The population-level rate rises across the window while the proportion of detected polyps sent to surgery falls, in the same population over the same years - the internal demonstration that N1 and N3 can move in opposite directions.	YES, AND UNUSUALLY WELL. The paper records the procedure-code change explicitly ("JUF32 and JUF35, UJF32 and UJF35 before 2015"), which almost no other study in the set does.	NR. No elective-only restriction is stated.	JBI OVERALL: Moderate
#1312	Sakowitz 2023	2023	Yes	Yes	Yes	Yes	Yes	No	No	No	Not applicable	YES for US INPATIENT discharges - the NIS is a 20% stratified sample of all-payer discharges weighted to national estimates covering ~97% of US hospitalizations. NOT representative of care delivered outside the inpatient setting: "Given our study was limited to in-patient records, we could not assess outpatient colonoscopy or surgical endoscopy data." Any benign-polyp colectomy performed as an ou…	NO. Procedure codes are borrowed by citation from #1384 ("previously-reported ... procedure codes [13]") and diagnosis codes sit in S1 Table, which has not been retrieved. Not one code appears in the main text. Equal to #1882 as the weakest code reporting in the set - and materially worse in consequence, because the two anchor studies of the discordance analysis turn out to SHARE a code list, whi…	NO, ON BOTH DENOMINATORS, FOR TWO DIFFERENT REASONS. N1: a SINGLE census year (2020) is applied to all eight study years, so the population divisor never moves and the "national incidence" series is the numerator series rescaled. Identical flaw to #1384 (single 2010 Census over fifteen years, FLAGS row 21). N2: the annual denominator IS moving - the authors state annual colectomy volume "declined…	NO. The 2012-2019 window spans the 1 October 2015 ICD-9 to ICD-10-CM transition. Both code sets are used, the transition year is not excluded, and no sensitivity analysis is offered. ONE STRUCTURAL ADVANTAGE over #1384: the series begins in 2012, so it does not also straddle the NIS sampling redesign of that year.	YES - explicitly and doubly. Only ELECTIVE partial colectomies are included; non-elective admission and intestinal perforation are both named exclusions in Fig. 1.	JBI OVERALL: High
#1326	Vu 2021	2021	Yes	Yes	Yes	Yes	Unclear	No	Unclear	Unclear	Not applicable	No - Medicare 65+ only	Yes	Unclear - beneficiary counts by HRR not reported	No	No	JBI OVERALL: High
#1369	Alam 2022	2022	Yes	Yes	Yes	Yes	Yes	Yes	Unclear	Unclear	Not applicable	No - single integrated health system, though authors cite evidence it approximates the regional population	Yes - in supplementary tables	Yes - annual distinct polyp-patient counts reported in full (Table 2)	Partly - both ICD-9 and ICD-10 codes used	No	JBI OVERALL: Low
#1381	Bronzwaer 2018	2018	Yes	Yes	Yes	Yes	No	Yes	Yes	No	Not applicable	Partly - YES for the volume analysis (PALGA has complete national histopathology coverage, so the numerator is a national census, not a sample). NO for every clinical variable: Noord-Holland only, 15.6% of national cases, and 1 of 17 hospitals declined.	N/A - no code list. The pathology keyword search terms are stated in full, and case confirmation was by manual review of individual pathology reports.	NO - THE DENOMINATOR IS NOT MEASURED. Annual nationwide colonoscopy volumes are taken from external sources (refs 21-24) and Supplementary Table 1 is titled "absolute and (EXTRAPOLATED) relative volume changes over time". REVIEW TEAM INFERENCE from the arithmetic of that table: the year-on-year increments are constant across long runs - +15,296 / +15,297 / +15,296 across 2006-2008 and +10,331 / +…	N/A - no coding system used.	Yes - emergency surgical resection explicitly excluded (966 cases removed).	JBI OVERALL: Moderate
#1384	Peery 2018	2018	Yes	Yes	Yes	Yes	Unclear	No	No	No	Not applicable	Yes - all-payer nationally representative inpatient discharge sample with discharge weights.	Yes - every diagnosis, procedure and exclusion code is given in the Methods text.	NO - THIS IS THE CRITICAL FINDING OF THIS EXTRACTION. The denominator is described only as "available 2010 US Census data" and no value is published. Back-calculating denominator = cases / rate x 100,000 from Table 2 gives, for 2000 versus 2014: men 108.80m vs 109.02m; women 116.04m vs 116.25m; aged 20-49 131.1m vs 130.0m; 50-64 59.06m vs 58.68m; 65-79 29.06m vs 28.99m; >=80 11.25m vs 11.34m; and…	Partly - ICD-9 throughout with no coding transition inside the window, but the 2012 NIS SAMPLING redesign is described and then neither adjusted for nor tested.	Yes - elective colectomy or proctectomy only.	JBI OVERALL: High
#1425	Cubiella 2021	2021	Yes	Yes	Yes	Yes	Yes	Unclear	No	Yes	Yes	Yes for the screened population of one Spanish region - the complete first round of a population programme, all 7 participating hospitals and all 71 endoscopists, FIT offered to 721,349 subjects. NOT representative of Spain, and generalises only to FIT-positive screenees aged 50-69 who underwent colonoscopy.	Yes - both code sets published, each with the period to which it applies (see the transcription note on Sheet 5).	Yes - the denominator is an enumerated closed cohort of 15,707 identified individuals, not an external or modelled estimate. Alongside Alam (#1369) and Paszat (#1621), one of the three soundest denominators in the Cohort P set.	YES - the only study extracted so far to address a coding revision properly, with period-specific published code lists either side of the ICD-9 to ICD-10 transition.	No - no elective restriction stated. Mitigated by the fact that the 4 operations for colonoscopy complications are separately identified and removable.	JBI OVERALL: Moderate
#1534	Ozgur 2022	2022	No	Unclear	Yes	Yes	Yes	Yes	No	No	Not applicable	NO. ACS-NSQIP is a VOLUNTARY, NON-RANDOM sample of hospitals, and the authors state the direction of the resulting bias: participating hospitals "are mostly tertiary centers that are more likely to be staffed with endoscopists trained in endoluminal surgery. Thus, the true incidence of colectomy for NMP may be even higher than reported." A non-probability sample cannot support a national rate, on…	YES - THE BEST CODE REPORTING OF ANY ADMINISTRATIVE STUDY IN THE SET. All ICD-9 and ICD-10 diagnosis codes for both arms and all 16 colectomy CPT codes are printed in the main-text Methods. Nothing is deferred to a supplement.	NO - AND THE AUTHORS EXPLAIN WHY, WHICH MAKES THIS THE MOST QUOTABLE DENOMINATOR STATEMENT IN THE REVIEW: "We observed that the colectomy rate increases annually both for colon cancer and NMP due to the increasing number of patients enrolled in NSQIP every year. The larger increase of colon cancer cases and related colectomies explain the rising number of colectomies for NMP. Thus the rate of col…	PARTLY. The 2013-2019 window spans the 1 October 2015 ICD-9 to ICD-10-CM transition. Both code sets are supplied and mapped, which is better than #1168 or #1882. But the transition year is NOT excluded, no sensitivity analysis is offered, and the ICD-10 definition (which adds K63.5 "colon polyp") is arguably broader than the ICD-9 one. Contrast #1577, which omits 2015 entirely and refuses to comp…	YES - explicitly and by design. Elective colectomies only; emergent conditions, preoperative sepsis, bleeding, IBD and diverticular disease all excluded and enumerated in Fig. 1.	MODERATE risk on the within-registry proportion; HIGH risk on any external generalisation (voluntary hospital sample); HIGH risk on the trend (denominator driven by registry recruitment, coding transition mid-series, no trend statistic). Confirm with MMA before entering a final JBI overall. || JBI OVERALL: High
#1573	Sharma 2026	2026	No	No	Yes	Yes	Unclear	No	No	Unclear	Not applicable	No - ACS-NSQIP is a voluntary participant registry, not a probability sample. Larger institutions sample roughly 10-20% of eligible cases on an Eight-Day Cycle Schedule; registry composition changes annually. Authors concede that variation in surgical expertise within the database may affect generalisability.	Partly - the ICD-10 diagnosis codes are published in full, but the CPT procedure codes on which case selection also depends are referenced and never listed.	NO - the denominator is a changing voluntary registry, so only the PROPORTION of resections that were for benign disease is interpretable across years. The authors nonetheless build much of their Discussion on absolute volume changes (a 58.6% fall in benign resections against 26.2% in malignant), which cannot be separated from changes in registry participation; the total also fell 33% over the sa…	N/A - ICD-10 throughout; the series starts after the US transition.	Yes - emergency surgery, ASA 5, preoperative sepsis and ventilator dependence all excluded.	JBI OVERALL: High
#1621	Paszat 2021	2021	Yes	Yes	Yes	Yes	Yes	No	No	Unclear	Not applicable	Yes within its frame - complete capture of an entire provincial screening programme under universal health insurance, with all Ontario acute care hospitals covered for outcomes. Generalises only to gFOBT-positive screenees aged 50-74.	Yes - ICD-10 diagnosis codes and the full OHIP surgical billing code set are published (Table 2), along with the polypectomy comparator codes and the source of the complications algorithm.	Yes - the denominator is an enumerated cohort with every step of the selection published (Table 1) and reconciling exactly, and the denominator is additionally split by year band so a two-point trend can be derived.	N/A - ICD-10 throughout the window.	No - no elective restriction is applied.	LOW risk of bias for the point estimates. The published headline percentage is arithmetically wrong and must be corrected before use. Confirm with MMA before entering a final JBI overall. || JBI OVERALL: Moderate
#1882	Alsakarneh 2026	2026	No	No	Yes	Yes	Unclear	No	No	No	Not applicable	No - a federated network of 64 participating healthcare organizations, described as "nationwide" without qualification. No sampling frame, no weighting, and no statement of how network composition changed over the eleven-year window.	NO - not a single ICD-10 or CPT code is published. The weakest code reporting in the Cohort P set.	Unclear. The denominator is internal to the same network as the numerator (all colorectal surgeries for NMCRP or CRC), so growth in network membership is partly self-cancelling in a ratio. But if the mix of contributing organizations shifted between 2013 and 2023 - for example towards centres with advanced endoscopy - the ratio would move without any change in individual practice, and this is not…	NO - ICD-10 codes applied from January 2013, nearly three years before the US ICD-10-CM transition of October 2015, and not addressed anywhere in the paper. See FLAGS.	Yes - elective colectomy or proctectomy only, with perforation, IBD and diverticulitis also excluded.	JBI OVERALL: High
#1910	Kaltenbach 2025	2025	No	Yes	Yes	Yes	Yes	No	No	Unclear	Not applicable	PARTLY. Complete and unbiased WITHIN the Veterans Health Administration - a system-wide census, not a sample. NOT representative of any general population: 96.8% male, 70.7% White (of those with race recorded), 71.2% ASA III. The authors state the limitation twice. Any pooled estimate including this study inherits a near-all-male, high-comorbidity case mix.	PARTLY. Colectomy CPT codes are stated in full in the Methods (44140, 44141, 44144, 44160, 44204, 44205) and ICD-9 211.3 appears in Figure 1, but the full indication code list sits in Supplementary Table 1, which has not been retrieved. Better than #1882 (no codes at all), weaker than #1369 (validated, fully published).	NO - AND THE DENOMINATOR MOVEMENT IS ITSELF THE FINDING. Total annual colectomy volume rose from 3,825 (2000) to a peak of 4,287 (2004) and then fell significantly (P < 0.001) to 3,367 (2014), while the share done for colon cancer fell from 40% to 31%. The benign-polyp proportion therefore rises partly because the denominator is contracting, not solely because the numerator is growing. The author…	YES, BY CONSTRUCTION AND CORRECTLY. The window ends July 2015, before the 1 October 2015 US transition to ICD-10-CM, so ICD-9 applies uniformly across all fifteen years and no revision change arises. The only administrative Cohort P study so far without a coding-transition problem.	YES - "Patients undergoing emergent operations were excluded" (n = 64), stated and quantified.	MODERATE risk on the burden point estimate; HIGH risk on construct validity of the case definition; LOW risk on completeness and on coding stability. Confirm with MMA before entering a final JBI overall. || JBI OVERALL: High
#482	Rodrigues 2020	2020	No	Yes	No	Yes	Yes	Yes	Unclear	Yes	Yes	NO. One French administrative departement, three non-consecutive campaign years, 66 surgical events in total. The authors raise the representativeness question themselves and note the low local participation rate. Complete within the departement, generalisable to nothing larger without assumption.	N/A - no code list. Cases come from a prospectively maintained regional screening register supplemented by individual colonoscopy, histology and hospitalisation records. No validation study or positive predictive value is reported.	NO, AND THE INSTABILITY IS SPECIFIC AND DATED. The screening test changed from guaiac to FIT between the first and second observation years, raising the adenoma detection rate from 39.6% to 62.0% (P < 0.0001) and the benign-polyp denominator from 89 to 532. The DENOMINATOR TYPE is constant; its COMPOSITION is not. The authors address this and argue it affects absolute numbers rather than the rate…	N/A - no coding system used. The test change (guaiac to FIT, April 2015) is the analogous mid-series discontinuity and IS addressed by the authors in the limitations.	NR as a criterion; structurally satisfied by the elective screening pathway.	JBI OVERALL: Moderate
#517		2019	Unclear	Unclear	Yes	Unclear	Unclear	No	No	Unclear	Not applicable	MEDICARE BENEFICIARIES ONLY, but complete within that population and analysed at HRR level with adjustment for age, sex and race. Under-65 adults and the uninsured are structurally absent, which matters because polyp surgery is not confined to the elderly.	NO. Not a single diagnostic or procedure code appears in the retrieved record. Equal to #1882 as the weakest code reporting in the Cohort P set.	PARTLY. The N2 denominator (neoplasm colectomies) is measured and its components reconcile exactly. The N1 denominator (Medicare beneficiaries per HRR) is never given as a count, only as a per-1,000 rate scale, so the population at risk cannot be checked and no national point estimate exists.	NO - AND A CODING TRANSITION FALLS INSIDE THE WINDOW. The series runs 2010-2016 and the US moved to ICD-10-CM on 1 October 2015. Nothing in the retrieved record addresses this. Same structural problem as #1168 and #1882.	NOT REPORTED IN THE RETRIEVED RECORD.	JBI OVERALL: MERGED - not scored for synthesis
#600	Marres 2017	2017	No	Yes	No	Yes	Yes	Yes	No	No	Not applicable	NO. Single non-academic, non-referral hospital in one Dutch town; 76 patients. Consecutive within that centre, but the sampling frame is one institution and the authors present that as a strength of internal validity, not of representativeness.	N/A - no code list exists. Case identification was by manual medical-record review of a prospectively maintained institutional database; no search strategy, terms or query is described, and no second reviewer or agreement statistic is reported.	PARTLY. The denominator (674 oncological colorectal resections) is directly measured in the same institution over the same window, which is stronger than the external, apparently interpolated colonoscopy denominator of #1381. BUT it is never split by year or by pre/post-screening block, so it supports a single whole-period point estimate and NOTHING for the trend. The paper nonetheless asserts a …	N/A - no coding system used.	NR - no explicit emergency or non-elective exclusion is stated. Elective status is implied by the MDT and ERAS pathway but is not a criterion.	JBI OVERALL: High
#682	Le Roy 2016	2016	Unclear	Unclear	Yes	Unclear	Unclear	Unclear	Unclear	Unclear	Unclear	NOT ASSESSABLE FROM THE ABSTRACT. "Population-based" is stated; the geographical unit, the total colonoscopy volume and the completeness of capture are not.	NOT ASSESSABLE FROM THE ABSTRACT.	NOT ASSESSABLE FROM THE ABSTRACT. The denominator (4,251 patients with at least one colorectal polyp) is stated but never broken down by year, so the temporal signal implied by the risk-factor result cannot be checked.	NOT ASSESSABLE FROM THE ABSTRACT.	NOT ASSESSABLE FROM THE ABSTRACT.	JBI OVERALL: NOT ASSESSED - abstract only
#772	Lee 2013	2013	Yes	Yes	Yes	Yes	Yes	Yes	Yes	Unclear	Not applicable	YES, THE BEST IN THE SET FOR ITS TARGET POPULATION. Every colonoscopy and flexible sigmoidoscopy in the English BCSP over 33 months was analysed - a national census within the programme, not a sample. The target population is narrow (gFOBT-positive adults aged 60-74) and nothing generalises beyond it.	N/A - no code list. Case identification was a size-and-morphology query of the national quality-assurance database, with the threshold stated explicitly and justified, followed by verification against locally held medical records. The verification failure rate is published (82 of 868).	YES FOR THE N3 DENOMINATOR, AMBIGUOUS FOR THE N4. The 557 lesion denominator is directly measured, internally verified and stable. The 26,552 denominator is described inconsistently - Figure 1 calls it individuals WITH POLYPS, the Results call it individuals who underwent colonoscopy - and the true BCSP colonoscopy volume over the window is never stated. Only 33 months, so no drift arises.	N/A - no coding system used.	NR as a criterion, but structurally satisfied: the BCSP is an elective screening pathway.	JBI OVERALL: Low
#1565	Kawaguti 2023	2023	No	Yes	No	Yes	Yes	Yes	Yes	Not applicable	Not applicable	NO. Single tertiary CANCER centre, one endoscopist, a service with a standing magnification-chromoendoscopy and ESD algorithm since 2011 and standardised since 2016. The authors state the limit plainly: "our results reflect the experience of a single endoscopist with extensive experience ... It is unknown whether similar results could be reproduced without expertise in both techniques." Near best…	N/A - no code list exists and none is needed. Cases come from a prospectively maintained clinical database of ESD procedures and colorectal surgeries; no administrative coding is used at any point.	PARTLY. The 825 denominator is directly measured in the same institution over the same window, which is stronger than any external or interpolated denominator in the set. BUT it is never split by year, so it supports one whole-period point estimate and nothing for trend - and the paper attempts no trend, which is honest. IT IS ALSO AMBIGUOUSLY DEFINED: "825 colorectal surgeries" in the Results ag…	N/A - no coding system used.	PARTLY. Urgent surgery for obstruction or perforation is excluded from the COHORT, but whether the same restriction was applied to the 825 denominator is not stated and the Results and Discussion disagree on the point. See AD3.	LOW risk on case ascertainment - the best in the set. MODERATE on the N2 point estimate (single centre, denominator ambiguity, numerator dominated by carcinoma in situ). NOT APPLICABLE for trend, none attempted. HIGH concern for external validity by design. Confirm with MMA before entering a final JBI overall. || JBI OVERALL: Moderate

### Sheet: Table5_pooled_meta
Sub_definition	Definition	Independent_sources_k	Sources_included	Observed_range_pct	Pooled_pct	CI95_low	CI95_high	PI95_low	PI95_high	tau2	I2_pct
N2a	Resections for colorectal neoplasia, benign and malignant	5	Peery 2018 (HCUP-NIS); Vu 2021 (Medicare); Sharma 2026 (ACS-NSQIP); Alsakarneh 2026 (TriNetX); Marres 2017	11.28 - 38.38	23.79	12.27	41.06	3.22	74.55	0.411	100
N2b	All colectomies, any indication	2	Kaltenbach 2025 (VHA); Kawaguti 2023	1.09 - 11.74	Not pooled (k<3)
N3a	All detected polyps or adenomas	7	Kilani 2026; Nilsen 2024; Alam 2022; Cubiella 2021; Paszat 2021; Rodrigues 2020; Le Roy 2016	0.12 - 7.71	1.15	0.31	4.21	0.02	37.19	2.04	99.9
N3b	Large or complex lesions only	5	Cubiella 2021; Kawaguti 2023; Paszat 2021; Rodrigues 2020; Lee 2013	4.25 - 52.38	17.11	4.36	48.3	0.31	93.22	1.445	99.2
N4a	Unselected colonoscopy volume	2	Kilani 2026 (TriNetX); Bronzwaer 2018 (PALGA)	0.26 - 0.29	Not pooled (k<3)
N4b	Screening-programme cohort	4	Cubiella 2021; Paszat 2021; Rodrigues 2020; Lee 2013	0.25 - 4.20	0.84	0.12	5.8	0	76.98	1.542	99.6
Random-effects models on the logit scale; REML estimation of between-study variance; Hartung-Knapp adjusted confidence intervals; continuity correction 0.5; prediction intervals on t with k-2 df. Studies drawing on the same underlying data source were collapsed to one estimate per independent source per sub-definition, selected as the estimate with the largest denominator. Sub-definitions with fe…
